# City-wide metagenomic surveillance of food centres reveals location-specific microbial signatures and enrichment of antibiotic resistance genes

**DOI:** 10.1101/2024.07.28.24310840

**Authors:** Jonathan J.Y. Teo, Eliza Xin Pei Ho, Amanda Hui Qi Ng, Shaun Hong Chuen How, Kern Rei Chng, Yiğit Can Ateş, Muhd Tarmidzi Fau’di, Kyaw Thu Aung, Niranjan Nagarajan

## Abstract

The distribution of microorganisms in built environments with high human traffic, such as food centres, can potentially have a significant impact on public health, particularly in the context of increasing worldwide incidence of food and fomite-related outbreaks. In several major Asian cities, public food centres are the main venue for food consumption and yet we lack a baseline understanding of their environmental microbiomes. We conducted city-wide metagenomic surveillance of food-centre microbiomes in Singapore (16 centres, n=240 samples) to provide a detailed map of microbial (bacteria, archaea, fungi, viruses) as well as non-microbial DNA abundances across two timepoints. Food-centre microbiomes were found to be enriched in food-related DNA signatures compared to other environments such as hospitals and offices, with specific food-microbe associations (e.g. Enterobacteriaceae and fish) and food DNA providing a partial explanation for the microbial profiles observed (44% of variation explained). Machine learning analysis identified a small set of microbial species (n=22) that serve as highly accurate (>80%) location-specific signatures for various food centres, some of which persist even after 3 years. Profiling of antibiotic resistance genes (ARGs) and pathogens identified a surprising enrichment of ARGs in food centres relative to other non-healthcare environments (>2.5×), and an order of magnitude enrichment of key pathogenic species (e.g. *Klebsiella pneumoniae*, *Enterobacter spp*) even compared to hospital environments. These results highlight the contribution of diverse biotic and abiotic factors in shaping the unique microbiome profiles of different food-centre environments, and the potential for using metagenomic surveillance to understand the risk for infections and antibiotic resistance gene transmission.
