## Supplementary file 1 for "City-wide metagenomic surveillance of food centres reveals location-specific microbial signatures and enrichment of antibiotic resistance genes"

### Sheet: Sample Metadata
Sample ID	Library ID	Collection Date	Location Label	DNA concentration (ng/uL)	Geographical Cluster	Collection Round
WEM361	MUX10898	2018-12-20	H	18.1	2	1
WEM362	MUX10898	2018-12-20	H	15.3	2	1
WEM363	MUX10898	2018-12-20	H	34.2	2	1
WEM364	MUX10898	2018-12-20	H	8.5	2	1
WEM365	MUX10898	2018-12-20	H	23.4	2	1
WEM366	MUX10898	2018-12-20	H	37.4	2	1
WEM367	MUX10898	2018-12-20	H	14.2	2	1
WEM368	MUX10898	2018-12-20	H	8.9	2	1
WEM369	MUX10898	2018-12-20	H	39.8	2	1
WEM370	MUX10898	2018-12-20	H	21.5	2	1
WEM371	MUX10898	2018-12-27	I	14.5	4	1
WEM372	MUX10898	2018-12-27	I	12.9	4	1
WEM373	MUX10898	2018-12-27	I	13.6	4	1
WEM374	MUX10898	2018-12-27	I	29.5	4	1
WEM375	MUX10898	2018-12-27	I	6.2	4	1
WEM376	MUX10898	2018-12-27	I	20.3	4	1
WEM377	MUX10898	2018-12-27	I	22.1	4	1
WEM378	MUX10898	2018-12-27	I	8.6	4	1
WEM379	MUX10898	2018-12-27	I	7.8	4	1
WEM380	MUX10898	2019-01-24	J	23.8	3	1
WEM381	MUX10898	2019-01-24	J	16.7	3	1
WEM382	MUX10898	2019-01-24	J	8.7	3	1
WEM383	MUX10898	2019-01-24	J	10.8	3	1
WEM384	MUX10898	2019-01-24	J	11.3	3	1
WEM385	MUX10898	2019-01-24	J	20	3	1
WEM386	MUX10898	2019-01-24	J	3.6	3	1
WEM387	MUX10898	2019-01-24	J	16.8	3	1
WEM388	MUX10898	2019-01-24	J	24.2	3	1
WEM389	MUX10898	2019-01-29	K	21.5	4	1
WEM390	MUX10898	2019-01-29	K	15.9	4	1
WEM391	MUX10898	2019-01-29	K	22.9	4	1
WEM392	MUX10898	2019-01-29	K	16.1	4	1
WEM393	MUX10898	2019-01-29	K	26.9	4	1
WEM394	MUX10898	2019-01-29	K	11.1	4	1
WEM395	MUX10898	2019-01-29	K	18.5	4	1
WEM396	MUX10898	2019-01-29	K	14	4	1
WEM397	MUX10898	2019-01-29	K	24.6	4	1
WEM398	MUX10898	2019-01-30	L	14.2	2	1
WEM399	MUX10898	2019-01-30	L	28.4	2	1
WEM400	MUX10898	2019-01-30	L	18.5	2	1
WEM401	MUX10898	2019-01-30	L	17.6	2	1
WEM402	MUX10898	2019-01-30	L	4.1	2	1
WEM403	MUX10898	2019-01-30	L	17.5	2	1
WEM404	MUX10898	2019-01-30	L	20.5	2	1
WEM405	MUX10898	2019-01-30	L	16.1	2	1
WEM406	MUX10898	2019-01-30	L	14.2	2	1
WEM407	MUX10898	2019-01-30	L	27.7	2	1
WEM408	MUX10898	2019-02-19	M	27	1	1
WEM409	MUX10898	2019-02-19	M	14.4	1	1
WEM410	MUX10898	2019-02-19	neg. control	0.112		1
WEM411	MUX10899	2019-02-19	M	13.2	1	1
WEM412	MUX10899	2019-02-19	M	4.8	1	1
WEM413	MUX10899	2019-02-19	M	16	1	1
WEM414	MUX10899	2019-02-19	M	11.5	1	1
WEM415	MUX10899	2019-02-19	M	11.8	1	1
WEM416	MUX10899	2019-02-19	M	20.5	1	1
WEM417	MUX10899	2019-02-19	M	18.1	1	1
WEM418	MUX10899	2019-02-19	M	20	1	1
WEM419	MUX10899	2019-02-19	N	16.2	5	1
WEM420	MUX10899	2019-02-21	N	18.8	5	1
WEM421	MUX10899	2019-02-21	N	27.4	5	1
WEM422	MUX10899	2019-02-21	N	13.4	5	1
WEM423	MUX10899	2019-02-21	N	5.6	5	1
WEM424	MUX10899	2019-02-21	N	9.1	5	1
WEM425	MUX10899	2019-02-21	N	14.9	5	1
WEM426	MUX10899	2019-02-21	N	17.5	5	1
WEM427	MUX10899	2019-02-21	N	19.4	5	1
WEM428	MUX10899	2019-02-21	N	13.8	5	1
WEM429	MUX10899	2019-06-06	O	28.3	2	1
WEM430	MUX10899	2019-06-06	O	6.2	2	1
WEM431	MUX10899	2019-06-06	O	20.3	2	1
WEM432	MUX10899	2019-06-06	O	11.2	2	1
WEM433	MUX10899	2019-06-06	O	28.8	2	1
WEM434	MUX10899	2019-06-06	O	16.4	2	1
WEM435	MUX10899	2019-06-06	O	18.6	2	1
WEM436	MUX10899	2019-06-06	O	25	2	1
WEM437	MUX10899	2019-06-11	P	26.2	1	1
WEM438	MUX10899	2019-06-11	P	10.3	1	1
WEM439	MUX10899	2019-06-11	P	21.3	1	1
WEM440	MUX10899	2019-06-11	P	8.1	1	1
WEM441	MUX10899	2019-06-11	P	25.1	1	1
WEM442	MUX10899	2019-06-11	P	11.7	1	1
WEM443	MUX10899	2019-06-11	P	5	1	1
WEM444	MUX10899	2019-03-01	A	15	3	1
WEM445	MUX10899	2019-03-01	A	24.9	3	1
WEM446	MUX10899	2019-03-01	A	28.7	3	1
WEM447	MUX10899	2019-03-01	A	23.4	3	1
WEM448	MUX10899	2019-03-01	A	12.2	3	1
WEM449	MUX10899	2019-03-01	A	14.4	3	1
WEM450	MUX10899	2019-03-01	A	15.7	3	1
WEM451	MUX10899	2019-01-16	B	22.4	5	1
WEM452	MUX10899	2019-01-16	B	22.4	5	1
WEM453	MUX10899	2019-01-16	B	24.5	5	1
WEM454	MUX10899	2019-01-16	B	20.7	5	1
WEM455	MUX10899	2019-01-16	B	22.6	5	1
WEM456	MUX10899	2019-01-16	B	15.7	5	1
WEM457	MUX10899	2019-01-16	B	16.4	5	1
WEM458	MUX10899	2019-01-16	B	15.4	5	1
WEM459	MUX10899	2019-01-31	C	27.8	4	1
WEM460	MUX10899	2019-01-31	C	10	4	1
WEM461	MUX10900	2019-01-31	C	26.9	4	1
WEM462	MUX10900	2019-01-31	C	13.5	4	1
WEM463	MUX10900	2019-01-31	C	21	4	1
WEM464	MUX10900	2019-01-31	C	12.9	4	1
WEM465	MUX10900	2019-01-31	C	30.6	4	1
WEM466	MUX10900	2019-01-31	C	13.2	4	1
WEM467	MUX10900	2019-01-31	C	21.1	4	1
WEM468	MUX10900	2019-01-31	C	24.3	4	1
WEM469	MUX10900	2019-12-02	D	15	4	1
WEM470	MUX10900	2019-12-02	D	17.4	4	1
WEM471	MUX10900	2019-12-02	D	19.4	4	1
WEM472	MUX10900	2019-12-02	D	21.7	4	1
WEM473	MUX10900	2019-12-02	D	5.6	4	1
WEM474	MUX10900	2019-12-02	D	15.6	4	1
WEM475	MUX10900	2019-12-02	D	24	4	1
WEM476	MUX10900	2019-12-02	D	4.7	4	1
WEM477	MUX10900	2019-12-02	D	21.6	4	1
WEM478	MUX10900	2019-12-02	D	14.9	4	1
WEM479	MUX10900	2019-02-26	E	22.6	1	1
WEM480	MUX10900	2019-02-26	E	20.6	1	1
WEM481	MUX10900	2019-02-26	E	20.1	1	1
WEM482	MUX10900	2019-02-26	E	20.6	1	1
WEM483	MUX10900	2019-02-26	E	19.8	1	1
WEM484	MUX10900	2019-02-26	E	18.4	1	1
WEM485	MUX10900	2019-02-26	E	15.8	1	1
WEM486	MUX10900	2019-02-26	E	13.6	1	1
WEM487	MUX10900	2019-02-26	E	21.4	1	1
WEM488	MUX10900	2019-02-26	E	15	1	1
WEM489	MUX10900	2019-02-28	F	12	5	1
WEM490	MUX10900	2019-02-28	F	20.1	5	1
WEM491	MUX10900	2019-02-28	F	18.8	5	1
WEM492	MUX10900	2019-02-28	F	39	5	1
WEM493	MUX10900	2019-02-28	F	11.7	5	1
WEM494	MUX10900	2019-02-28	F	16.3	5	1
WEM495	MUX10900	2019-02-28	F	22.7	5	1
WEM496	MUX10900	2019-02-28	F	7.6	5	1
WEM497	MUX10900	2019-02-28	F	21.6	5	1
WEM498	MUX10900	2019-02-28	F	14.9	5	1
WEM499	MUX10900	2019-03-05	G	22.6	3	1
WEM500	MUX10900	2019-03-05	G	20.6	3	1
WEM501	MUX10900	2019-03-05	G	20.1	3	1
WEM502	MUX10900	2019-03-05	G	20.6	3	1
WEM503	MUX10900	2019-03-05	G	10.3	3	1
WEM504	MUX10900	2019-03-05	G	14.6	3	1
WEM505	MUX10900	2019-03-05	G	19.4	3	1
WEM506	MUX10900	2019-03-05	G	8.1	3	1
WEM507	MUX10900	2019-03-05	G	10.8	3	1
WEM508	MUX10900	2019-03-05	G	17.7	3	1
WEM509	MUX10900	2019-03-05	neg. control	0.0824	Nil	1
WUE001	MUX11964	2022-08-01	E	28.4	1	2
WUE002	MUX11964	2022-08-01	E	18.3	1	2
WUE003	MUX11964	2022-08-01	E	22.3	1	2
WUE004	MUX11964	2022-08-01	E	9.73	1	2
WUE005	MUX11964	2022-08-01	E	16	1	2
WUE006	MUX11964	2022-07-05	I	11	4	2
WUE007	MUX11964	2022-07-05	C	19.5	4	2
WUE008	MUX11964	2022-07-05	I	23.5	4	2
WUE009	MUX11964	2022-07-05	I	1.67	4	2
WUE010	MUX11964	2022-07-05	K	14.4	4	2
WUE011	MUX11964	2022-07-05	C	25	4	2
WUE012	MUX11964	2022-07-05	C	3.2	4	2
WUE013	MUX11964	2022-07-13	B	25.4	5	2
WUE014	MUX11964	2022-07-13	B	24.9	5	2
WUE015	MUX11964	2022-07-13	M	20.7	1	2
WUE016	MUX11964	2022-07-13	P	18.5	1	2
WUE017	MUX11964	2022-07-18	F	16.7	5	2
WUE018	MUX11964	2022-07-18	N	14.8	5	2
WUE019	MUX11964	2022-07-18	N	17.1	5	2
WUE020	MUX11964	2022-07-18	F	16.8	5	2
WUE021	MUX11964	2022-07-18	N	12.6	5	2
WUE022	MUX11964	2022-07-19	J	14.1	3	2
WUE023	MUX11964	2022-07-19	A	22.8	3	2
WUE024	MUX11964	2022-07-19	J	15.4	3	2
WUE025	MUX11964	2022-07-20	O	34.8	2	2
WUE026	MUX11964	2022-07-20	O	19	2	2
WUE027	MUX11964	2022-07-20	O	30.1	2	2
WUE028	MUX11964	2022-07-21	H	22	2	2
WUE029	MUX11964	2022-07-21	H	12.5	2	2
WUE030	MUX11964	2022-07-21	H	6.81	2	2
WUE031	MUX11964	2022-07-21	neg. control	0.091	Nil	2
WUE032	MUX11964	2022-07-05	K	22.4	4	2
WUE033	MUX11964	2022-07-05	K	20.6	4	2
WUE034	MUX11964	2022-07-05	I	36	4	2
WUE035	MUX11964	2022-07-13	B	37.8	5	2
WUE036	MUX11964	2022-07-13	B	33.2	5	2
WUE037	MUX11964	2022-07-13	M	13.7	1	2
WUE038	MUX11964	2022-07-13	M	8.13	1	2
WUE039	MUX11964	2022-07-13	P	15.7	1	2
WUE040	MUX11964	2022-07-18	F	13.7	5	2
WUE041	MUX11964	2022-07-18	F	11	5	2
WUE042	MUX11965	2022-07-19	J	19.6	3	2
WUE043	MUX11965	2022-07-19	J	4.22	3	2
WUE044	MUX11965	2022-07-19	J	9.3	3	2
WUE045	MUX11965	2022-07-19	A	12.4	3	2
WUE046	MUX11965	2022-07-19	A	13.1	3	2
WUE047	MUX11965	2022-07-20	G	8.3	3	2
WUE048	MUX11965	2022-07-20	G	16	3	2
WUE049	MUX11965	2022-07-20	G	12.1	3	2
WUE050	MUX11965	2022-07-20	G	5.15	3	2
WUE051	MUX11965	2022-07-20	G	14.8	3	2
WUE052	MUX11965	2022-07-21	H	2.71	2	2
WUE053	MUX11965	2022-07-22	L	12.4	2	2
WUE054	MUX11965	2022-07-22	L	8.92	2	2
WUE055	MUX11965	2022-08-11	D	6.98	4	2
WUE056	MUX11965		neg. control	0.0865	Nil	2
WUE057	MUX11965	2022-07-05	K	21	4	2
WUE058	MUX11965	2022-07-05	C	21.6	4	2
WUE059	MUX11965	2022-07-05	K	25.6	4	2
WUE060	MUX11965	2022-07-05	C	23.8	4	2
WUE061	MUX11965	2022-07-13	M	38.4	1	2
WUE062	MUX11965	2022-07-13	M	16.5	1	2
WUE063	MUX11965	2022-07-13	P	21	1	2
WUE064	MUX11965	2022-07-13	P	15.3	1	2
WUE065	MUX11965	2022-07-13	P	12.8	1	2
WUE066	MUX11965	2022-07-13	B	23	5	2
WUE067	MUX11965	2022-07-18	F	1.62	5	2
WUE068	MUX11965	2022-07-18	N	10.5	5	2
WUE069	MUX11965	2022-07-18	N	4.09	5	2
WUE070	MUX11965	2022-07-19	A	16.5	3	2
WUE071	MUX11965	2022-07-19	A	8.95	3	2
WUE072	MUX11965	2022-07-20	O	22.7	2	2
WUE073	MUX11965	2022-07-20	O	34	2	2
WUE074	MUX11965	2022-07-21	H	21.6	2	2
WUE075	MUX11965	2022-07-22	L	6.15	2	2
WUE076	MUX11965	2022-07-22	L	3.87	2	2
WUE077	MUX11965	2022-07-22	L	19.8	2	2
WUE078	MUX11965	2022-08-11	D	16	4	2
WUE079	MUX11965	2022-08-11	D	17.2	4	2
WUE080	MUX11965	2022-08-11	D	26.8	4	2
WUE081	MUX11965	2022-08-11	D	24.1	4	2
WUE082	MUX11965	2022-08-11	neg. control	0.124	Nil	2
