## Supplementary file 3 for "City-wide metagenomic surveillance of food centres reveals location-specific microbial signatures and enrichment of antibiotic resistance genes"

### Sheet: Food Genera
Common Name	Genus	Family	Order	Class	Superclass	Phylum	Kingdom	Superkingdom	Common Class	Remarks
Perch	Perca	Percidae	Perciformes	Actinopteri	Actinopterygii	Chordata	Metazoa	Eukaryota	Fish
Coral Groupers	Plectropomus	Serranidae	Perciformes	Actinopteri	Actinopterygii	Chordata	Metazoa	Eukaryota	Fish
Groupers	Epinephelus	Serranidae	Perciformes	Actinopteri	Actinopterygii	Chordata	Metazoa	Eukaryota	Fish
Pacific Salmon	Oncorhynchus	Salmonidae	Salmoniformes	Actinopteri	Actinopterygii	Chordata	Metazoa	Eukaryota	Fish
Atlantic Salmon	Salmo	Salmonidae	Salmoniformes	Actinopteri	Actinopterygii	Chordata	Metazoa	Eukaryota	Fish
Char	Salvelinus	Salmonidae	Salmoniformes	Actinopteri	Actinopterygii	Chordata	Metazoa	Eukaryota	Fish
Whitefish	Coregonus	Salmonidae	Salmoniformes	Actinopteri	Actinopterygii	Chordata	Metazoa	Eukaryota	Fish
Crucian Carp	Carassius	Cyprinidae	Cypriniformes	Actinopteri	Actinopterygii	Chordata	Metazoa	Eukaryota	Fish
Common Carp	Cyprinus	Cyprinidae	Cypriniformes	Actinopteri	Actinopterygii	Chordata	Metazoa	Eukaryota	Fish
Soldierfish	Myripristis	Holocentridae	Holocentriformes	Actinopteri	Actinopterygii	Chordata	Metazoa	Eukaryota	Fish
Medaka or Ricefish	Oryzias	Adrianichthyidae	Beloniformes	Actinopteri	Actinopterygii	Chordata	Metazoa	Eukaryota	Fish
Oyster	Crassostrea	Ostreidae	Ostreoida	Bivalvia		Mollusca	Metazoa	Eukaryota	Shellfish
Rabbitfish	Siganus	Siganidae		Actinopteri	Actinopterygii	Chordata	Metazoa	Eukaryota	Fish
Yellow Croaker	Larimichthys	Sciaenidae		Actinopteri	Actinopterygii	Chordata	Metazoa	Eukaryota	Fish
European Seabass	Dicentrarchus	Moronidae		Actinopteri	Actinopterygii	Chordata	Metazoa	Eukaryota	Fish
Lates Perch	Lates	Centropomidae		Actinopteri	Actinopterygii	Chordata	Metazoa	Eukaryota	Fish
Olive	Olea	Limapontiidae		Gastropoda		Mollusca	Metazoa	Eukaryota	Shellfish
Betta Fish	Betta	Osphronemidae	Anabantiformes	Actinopteri	Actinopterygii	Chordata	Metazoa	Eukaryota	Fish
Snakehead Fish	Channa	Channidae	Anabantiformes	Actinopteri	Actinopterygii	Chordata	Metazoa	Eukaryota	Fish
Gilthead Seabream	Sparus	Sparidae	Spariformes	Actinopteri	Actinopterygii	Chordata	Metazoa	Eukaryota	Fish
Asian Arowana	Scleropages	Osteoglossidae	Osteoglossiformes	Actinopteri	Actinopterygii	Chordata	Metazoa	Eukaryota	Fish
Chicken	Gallus	Phasianidae	Galliformes	Aves	Sarcopterygii	Chordata	Metazoa	Eukaryota	Poultry
Quail	Coturnix	Phasianidae	Galliformes	Aves	Sarcopterygii	Chordata	Metazoa	Eukaryota	Poultry
Turkey	Meleagris	Phasianidae	Galliformes	Aves	Sarcopterygii	Chordata	Metazoa	Eukaryota	Poultry
Scallops	Mizuhopecten	Pectinidae	Pectinoida	Bivalvia		Mollusca	Metazoa	Eukaryota	Shellfish
Scallops	Pecten	Pectinidae	Pectinoida	Bivalvia		Mollusca	Metazoa	Eukaryota	Shellfish
Japanese Seabass	Lateolabrax	Lateolabracidae	Pempheriformes	Actinopteri	Actinopterygii	Chordata	Metazoa	Eukaryota	Fish
Milkfish	Chanos	Chanidae	Gonorynchiformes	Actinopteri	Actinopterygii	Chordata	Metazoa	Eukaryota	Fish
Pompano	Trachinotus	Carangidae	Carangiformes	Actinopteri	Actinopterygii	Chordata	Metazoa	Eukaryota	Fish
Yellowtail	Seriola	Carangidae	Carangiformes	Actinopteri	Actinopterygii	Chordata	Metazoa	Eukaryota	Fish
Atlantic Bumper	Chloroscombrus	Carangidae	Carangiformes	Actinopteri	Actinopterygii	Chordata	Metazoa	Eukaryota	Fish
Cod	Gadus	Gadidae	Gadiformes	Actinopteri	Actinopterygii	Chordata	Metazoa	Eukaryota	Fish
Asian Swamp Eel	Monopterus	Synbranchidae	Synbranchiformes	Actinopteri	Actinopterygii	Chordata	Metazoa	Eukaryota	Fish	Consumed as food in some cultures
Spiny Eels	Mastacembelus	Mastacembelidae	Synbranchiformes	Actinopteri	Actinopterygii	Chordata	Metazoa	Eukaryota	Fish	Consumed in some regions
Summer Flounder	Paralichthys	Paralichthyidae	Pleuronectiformes	Actinopteri	Actinopterygii	Chordata	Metazoa	Eukaryota	Fish	Commercially harvested for food
Turbot	Scophthalmus	Scophthalmidae	Pleuronectiformes	Actinopteri	Actinopterygii	Chordata	Metazoa	Eukaryota	Fish	A flatfish consumed as food
Tonguefish	Cynoglossus	Cynoglossidae	Pleuronectiformes	Actinopteri	Actinopterygii	Chordata	Metazoa	Eukaryota	Fish	Consumed in some regions
Allium	Allium	Amaryllidaceae	Asparagales	Magnoliopsida		Streptophyta	Viridiplantae	Eukaryota	Vegetables
European Anchovy	Engraulis	Engraulidae	Clupeiformes	Actinopteri	Actinopterygii	Chordata	Metazoa	Eukaryota	Fish	Widely used for human consumption
Atlantic Herring	Clupea	Clupeidae	Clupeiformes	Actinopteri	Actinopterygii	Chordata	Metazoa	Eukaryota	Fish	An important food fish
Pufferfish	Takifugu	Tetraodontidae	Tetraodontiformes	Actinopteri	Actinopterygii	Chordata	Metazoa	Eukaryota	Fish	Considered a delicacy when prepared correctly
Freshwater Pufferfish	Tetraodon	Tetraodontidae	Tetraodontiformes	Actinopteri	Actinopterygii	Chordata	Metazoa	Eukaryota	Fish	Can be a delicacy when toxins are removed
Seahorses	Hippocampus	Syngnathidae	Syngnathiformes	Actinopteri	Actinopterygii	Chordata	Metazoa	Eukaryota	Fish	Used in traditional medicine in some cultures
Mud Crab	Scylla	Portunidae	Decapoda	Malacostraca	Multicrustacea	Arthropoda	Metazoa	Eukaryota	Crustacean
Swimming Crab	Portunus	Portunidae	Decapoda	Malacostraca	Multicrustacea	Arthropoda	Metazoa	Eukaryota	Crustacean
Atlantic Mud Crab	Ovalipes	Polybiidae	Decapoda	Malacostraca	Multicrustacea	Arthropoda	Metazoa	Eukaryota	Crustacean
Green Crab	Carcinus	Carcinidae	Decapoda	Malacostraca	Multicrustacea	Arthropoda	Metazoa	Eukaryota	Crustacean
Mitten Crab	Eriocheir	Varunidae	Decapoda	Malacostraca	Multicrustacea	Arthropoda	Metazoa	Eukaryota	Crustacean
Spiny Lobster	Panulirus	Palinuridae	Decapoda	Malacostraca	Multicrustacea	Arthropoda	Metazoa	Eukaryota	Crustacean
Shrimp	Penaeus	Penaeidae	Decapoda	Malacostraca	Multicrustacea	Arthropoda	Metazoa	Eukaryota	Crustacean
Prawn	Palaemon	Palaemonidae	Decapoda	Malacostraca	Multicrustacea	Arthropoda	Metazoa	Eukaryota	Crustacean
Wheat Contaminant	Aegilops	Poaceae	Poales	Magnoliopsida		Streptophyta	Viridiplantae	Eukaryota	Vegetables
Wheat	Triticum	Poaceae	Poales	Magnoliopsida		Streptophyta	Viridiplantae	Eukaryota	Vegetables
Barley	Hordeum	Poaceae	Poales	Magnoliopsida		Streptophyta	Viridiplantae	Eukaryota	Vegetables
Rye	Secale	Poaceae	Poales	Magnoliopsida		Streptophyta	Viridiplantae	Eukaryota	Vegetables
Oats	Avena	Poaceae	Poales	Magnoliopsida		Streptophyta	Viridiplantae	Eukaryota	Vegetables
Rice	Oryza	Poaceae	Poales	Magnoliopsida		Streptophyta	Viridiplantae	Eukaryota	Vegetables
Sugarcane	Saccharum	Poaceae	Poales	Magnoliopsida		Streptophyta	Viridiplantae	Eukaryota	Vegetables
Sorghum	Sorghum	Poaceae	Poales	Magnoliopsida		Streptophyta	Viridiplantae	Eukaryota	Vegetables
Corn	Zea	Poaceae	Poales	Magnoliopsida		Streptophyta	Viridiplantae	Eukaryota	Vegetables
Millet	Panicum	Poaceae	Poales	Magnoliopsida		Streptophyta	Viridiplantae	Eukaryota	Vegetables
Pineapples	Ananas	Bromeliaceae	Poales	Magnoliopsida		Streptophyta	Viridiplantae	Eukaryota	Vegetables
Peppers	Capsicum	Solanaceae	Solanales	Magnoliopsida		Streptophyta	Viridiplantae	Eukaryota	Vegetables	Bell Peppers and Chili Peppers
Various Vegetables	Solanum	Solanaceae	Solanales	Magnoliopsida		Streptophyta	Viridiplantae	Eukaryota	Vegetables	Tomato, Potato and Eggplant
Sweet Potatoes	Ipomoea	Convolvulaceae	Solanales	Magnoliopsida		Streptophyta	Viridiplantae	Eukaryota	Vegetables
Yam Beans	Pachyrhizus	Fabaceae	Fabales	Magnoliopsida		Streptophyta	Viridiplantae	Eukaryota	Vegetables	Jicama
Pigeon Peas	Cajanus	Fabaceae	Fabales	Magnoliopsida		Streptophyta	Viridiplantae	Eukaryota	Vegetables
Soybeans	Glycine	Fabaceae	Fabales	Magnoliopsida		Streptophyta	Viridiplantae	Eukaryota	Vegetables
Beans	Phaseolus	Fabaceae	Fabales	Magnoliopsida		Streptophyta	Viridiplantae	Eukaryota	Vegetables	Kidney Beans, Black Beans and Pinto Beans
Legumes	Vigna	Fabaceae	Fabales	Magnoliopsida		Streptophyta	Viridiplantae	Eukaryota	Vegetables	Mung Beans, Black-eyed Peas and Cowpeas
Peas	Pisum	Fabaceae	Fabales	Magnoliopsida		Streptophyta	Viridiplantae	Eukaryota	Vegetables
Chickpeas	Cicer	Fabaceae	Fabales	Magnoliopsida		Streptophyta	Viridiplantae	Eukaryota	Vegetables
Alfalfa	Medicago	Fabaceae	Fabales	Magnoliopsida		Streptophyta	Viridiplantae	Eukaryota	Vegetables	Used sometimes as sprouts
Lotus Root and Seeds	Lotus	Fabaceae	Fabales	Magnoliopsida		Streptophyta	Viridiplantae	Eukaryota	Vegetables
Peanuts	Arachis	Fabaceae	Fabales	Magnoliopsida		Streptophyta	Viridiplantae	Eukaryota	Vegetables
Lupin Beans	Lupinus	Fabaceae	Fabales	Magnoliopsida		Streptophyta	Viridiplantae	Eukaryota	Vegetables
Mesquite	Prosopis	Fabaceae	Fabales	Magnoliopsida		Streptophyta	Viridiplantae	Eukaryota	Vegetables	Edible pods and seeds
Acacia Gum	Acacia	Fabaceae	Fabales	Magnoliopsida		Streptophyta	Viridiplantae	Eukaryota	Vegetables	Occasionally used in food products
Leucaena Beans	Leucaena	Fabaceae	Fabales	Magnoliopsida		Streptophyta	Viridiplantae	Eukaryota	Vegetables	Sometimes used in human diets
Tamarind	Tamarindus	Fabaceae	Fabales	Magnoliopsida		Streptophyta	Viridiplantae	Eukaryota	Vegetables
Durian	Durio	Malvaceae	Malvales	Magnoliopsida		Streptophyta	Viridiplantae	Eukaryota	Vegetables
Cacao	Theobroma	Malvaceae	Malvales	Magnoliopsida		Streptophyta	Viridiplantae	Eukaryota	Vegetables	Chocolate
Jute Mallow	Corchorus	Malvaceae	Malvales	Magnoliopsida		Streptophyta	Viridiplantae	Eukaryota	Vegetables	Egyptian Spinach
False Flax	Camelina	Brassicaceae	Brassicales	Magnoliopsida		Streptophyta	Viridiplantae	Eukaryota	Vegetables	Gold-of-Pleasure
Various Vegetables	Brassica	Brassicaceae	Brassicales	Magnoliopsida		Streptophyta	Viridiplantae	Eukaryota	Vegetables	Cabbage, Broccoli and Brussels Sprouts
Radish	Raphanus	Brassicaceae	Brassicales	Magnoliopsida		Streptophyta	Viridiplantae	Eukaryota	Vegetables
Papaya	Carica	Caricaceae	Brassicales	Magnoliopsida		Streptophyta	Viridiplantae	Eukaryota	Vegetables
Moringa	Moringa	Moringaceae	Brassicales	Magnoliopsida		Streptophyta	Viridiplantae	Eukaryota	Vegetables
Jujube	Ziziphus	Rhamnaceae	Rosales	Magnoliopsida		Streptophyta	Viridiplantae	Eukaryota	Vegetables	Chinese Date
Strawberry	Fragaria	Rosaceae	Rosales	Magnoliopsida		Streptophyta	Viridiplantae	Eukaryota	Vegetables
Apple	Malus	Rosaceae	Rosales	Magnoliopsida		Streptophyta	Viridiplantae	Eukaryota	Vegetables
Pear	Pyrus	Rosaceae	Rosales	Magnoliopsida		Streptophyta	Viridiplantae	Eukaryota	Vegetables
Various Fruits	Prunus	Rosaceae	Rosales	Magnoliopsida		Streptophyta	Viridiplantae	Eukaryota	Vegetables	Cherries, Plums, Peaches and Almonds
Cannabis	Cannabis	Cannabaceae	Rosales	Magnoliopsida		Streptophyta	Viridiplantae	Eukaryota	Vegetables	Hemp
Mulberry	Morus	Moraceae	Rosales	Magnoliopsida		Streptophyta	Viridiplantae	Eukaryota	Vegetables
Breadfruit	Artocarpus	Moraceae	Rosales	Magnoliopsida		Streptophyta	Viridiplantae	Eukaryota	Vegetables
Serviceberry	Amelanchier	Rosaceae	Rosales	Magnoliopsida		Streptophyta	Viridiplantae	Eukaryota	Vegetables	Shadbush
Loquat	Eriobotrya	Rosaceae	Rosales	Magnoliopsida		Streptophyta	Viridiplantae	Eukaryota	Vegetables
Watermelon	Citrullus	Cucurbitaceae	Cucurbitales	Magnoliopsida		Streptophyta	Viridiplantae	Eukaryota	Vegetables
Cucumber	Cucumis	Cucurbitaceae	Cucurbitales	Magnoliopsida		Streptophyta	Viridiplantae	Eukaryota	Vegetables
Calabash	Lagenaria	Cucurbitaceae	Cucurbitales	Magnoliopsida		Streptophyta	Viridiplantae	Eukaryota	Vegetables	Bottle Gourd
Various Vegetables	Cucurbita	Cucurbitaceae	Cucurbitales	Magnoliopsida		Streptophyta	Viridiplantae	Eukaryota	Vegetables	Squashes and Pumpkins
Bitter Melon	Momordica	Cucurbitaceae	Cucurbitales	Magnoliopsida		Streptophyta	Viridiplantae	Eukaryota	Vegetables
Ivy Gourd	Coccinia	Cucurbitaceae	Cucurbitales	Magnoliopsida		Streptophyta	Viridiplantae	Eukaryota	Vegetables
Cassava	Manihot	Euphorbiaceae	Malpighiales	Magnoliopsida		Streptophyta	Viridiplantae	Eukaryota	Vegetables
Passion Fruit	Passiflora	Passifloraceae	Malpighiales	Magnoliopsida		Streptophyta	Viridiplantae	Eukaryota	Vegetables
Grapes	Vitis	Vitaceae	Vitales	Magnoliopsida		Streptophyta	Viridiplantae	Eukaryota	Vegetables
Longan	Dimocarpus	Sapindaceae	Sapindales	Magnoliopsida		Streptophyta	Viridiplantae	Eukaryota	Vegetables
Pistachio	Pistacia	Anacardiaceae	Sapindales	Magnoliopsida		Streptophyta	Viridiplantae	Eukaryota	Vegetables
Citrus Fruits	Citrus	Rutaceae	Sapindales	Magnoliopsida		Streptophyta	Viridiplantae	Eukaryota	Vegetables	Oranges, Lemons, Limes and Grapefruits
Xanthoceras Seeds	Xanthoceras	Sapindaceae	Sapindales	Magnoliopsida		Streptophyta	Viridiplantae	Eukaryota	Vegetables
Hog Plum	Spondias	Anacardiaceae	Sapindales	Magnoliopsida		Streptophyta	Viridiplantae	Eukaryota	Vegetables
Walnut	Juglans	Juglandaceae	Fagales	Magnoliopsida		Streptophyta	Viridiplantae	Eukaryota	Vegetables
Edible Nuts	Platycarya	Juglandaceae	Fagales	Magnoliopsida		Streptophyta	Viridiplantae	Eukaryota	Vegetables
Allium	Allium	Amaryllidaceae	Asparagales	Magnoliopsida		Streptophyta	Viridiplantae	Eukaryota	Vegetables
Duck	Anas	Anatidae	Anseriformes	Aves	Sarcopterygii	Chordata	Metazoa	Eukaryota	Poultry
Cattle	Bos	Bovidae	Artiodactyla	Mammalia	Sarcopterygii	Chordata	Metazoa	Eukaryota	Meat
Goats	Capra	Bovidae	Artiodactyla	Mammalia	Sarcopterygii	Chordata	Metazoa	Eukaryota	Meat
Sheep	Ovis	Bovidae	Artiodactyla	Mammalia	Sarcopterygii	Chordata	Metazoa	Eukaryota	Meat
Pigs	Sus	Suidae	Artiodactyla	Mammalia	Sarcopterygii	Chordata	Metazoa	Eukaryota	Meat
